# Is exposure to chemical pollutants associated with sleep outcomes? A systematic review

**DOI:** 10.1101/2022.11.02.22281802

**Authors:** Danielle A. Wallace, Jayden Pace Gallagher, Shenita R. Peterson, Seyni Ndiaye-Gueye, Kathleen Fox, Susan Redline, Dayna A. Johnson

## Abstract

**Background:** Sleep disruption is a public health concern and environmental exposures that influence the biological processes underpinning sleep may contribute to impaired sleep health. However, the contributions of environmental chemical pollutants to sleep health have not been systematically investigated.

**Objectives:** This systematic literature review sought to identify, evaluate, summarize, and synthesize the existing evidence between environmental chemical pollutant exposure and dimensions of sleep health in humans. We sought to evaluate potential mechanisms underlying exposure-outcome relationships and recommend areas for future research.

**Methods:** Databases were searched for peer-reviewed published research on chemical environmental pollutants and sleep health and disorders with no date restriction up to the last search date of April 2021 (registered protocol PROSPERO # CRD42021256918), resulting in 9,918 records. Two reviewers independently screened identified records against inclusion and exclusion criteria, extracted study information, and performed risk of bias assessments.

**Results:** We identified 204 studies of exposure to air pollution, exposures related to the Gulf War and other conflicts, endocrine disruptors, metals, pesticides, and solvents with dimensions of sleep health (architecture, duration, quality, timing) and sleep disorders (sleeping pill use, insomnia, sleep-disordered breathing) for inclusion in this review. Metals were the most frequently evaluated pollutants, while sleep maintenance/insomnia and quality were the most reported sleep outcomes. Synthesis of the evidence suggests mechanisms related to cholinergic signaling, neurotransmission, and inflammation as the most shared pathways.

**Discussion:** Evidence indicates that exposure to particulate matter, secondhand smoke, dioxins and dioxin-like compounds, lead, mercury, pesticides, solvents, and exposures related to the Gulf War are associated with worse sleep health and disorders. Chemical pollutants are likely key environmental determinants of sleep health and disorders; thus, there is a need to improve measurement of pollutants and sleep, study rigor, and determine the populations most vulnerable to the effects of exposure.
