## Supplemental File 6_Case study consensus for "Is exposure to chemical pollutants associated with sleep outcomes? A systematic review"

### Sheet: Sheet1
Author	Year	Date(s) of study	Location	Exposure setting	Evaluation/study setting	Number included	Sample characteristics	Age	Pollutant category	Exposure	Sleep	Sleep outcome details	QA1_Selection	QA2_Exposure_measure	QA3_Outcome_measure	QA4_Ruleout	QA5_Rechallenge	QA6_Doseresponse	QA7_Temporality	QA8_Reporting	QA_Overall
Hasanato	2015	NA	Middle East	food (rice) suspected	Hospital / Laboratory / Clinic	1	1 39-year-old female	Adult	Metals	Arsenic	Insomnia	Insomnia	No	Yes	No	Yes	NA	Yes	Yes	Yes	Fair
Kilburn	1996	1992	North America	Factor / Industrial	Hospital / Laboratory / Clinic	2	2 white males, aged 38 and 43, both abstained from alcohol and drugs (but 1 smoked)	Adult	Metals	Cadmium, nickel, arsenic, lead, mercury, thallium, polyvinyl chloride	Insomnia	Insomnia	No	Yes	No	NA	NA	NA	Yes	No	Fair
Mitsumoto	1982	NA	North America	Gold therapy / injected gold sodium thiomalate	Hospital / Laboratory / Clinic	1	Male 30 year old	Adult	Metals	Gold	Insomnia	Insomnia	No	Yes	Yes	Yes	NA	NA	Yes	No	Fair
Cristante	2010	NA	NA	Other: bullet wound	Hospital / Laboratory / Clinic	1	one 30-year-old black male	Adult	Metals	Lead	Insomnia	insomnia	No	Yes	No	NA	NA	NA	Yes	Yes	Fair
Rae	1991	NA	North America	Bridge repair	Hospital / Laboratory / Clinic	10	Male construction workers aged 21-50 (mean 30.6)	Adult	Metals	Lead	Quality	Sleep disturbance (n=1)	No	Yes	No	NA	NA	NA	Yes	Yes	Fair
Frumkin	1993	February - December 1992	North America	Factor / Industrial	Hospital / Laboratory / Clinic	4	Male immigrants from Mexico aged 54, 36, 28, and 24.	Adult	Metals	Lead, others	Quality	Sleep disturbance	Yes	Yes	No	No	NA	Yes	Yes	Yes	Fair
Verhoeven	2011	NA	NA	Factor / Industrial	Hospital / Laboratory / Clinic	1	1 49-year old male welder	Adult	Metals	Manganese	Quality	Sleep disturbances	No	Yes	No	NA	NA	NA	Yes	No	Fair
Haug	1989	NA		Factor / Industrial	Hospital / Laboratory / Clinic	1	1 67 year old male	Adult	Metals	Manganese, lead, others	Insomnia	Insomnia	No	Yes	No	Yes	NA	NA	Yes	Yes	Fair
Bowler	2007	2003-2005(+?)	North America	Bridge reconstruction/outdoor work environment	Hospital / Laboratory / Clinic	n=11-43 (out of 49 welders) male welders on Bay Bridge project; 11 clinical cases with impaired neurological symptoms	11 male welders with a mean age of 43.9 (SD=9.4), n=6 non-white, n=5 white	Adult	Metals	Manganese, lead, others	Quality	sleep disturbance	No	Yes	No	NA	NA	NA	Yes	Yes	Fair
Josephs	2005	NA	North America	Factor / Industrial	Hospital / Laboratory / Clinic	8	All men with 1-25 years welding experience, 22-63 yrs old	Adult	Metals	Manganese, others	Quality, SDB, Insomnia	Sleep disorders, including sleep apnea 2 cases (22 yr and 40 yr old patient), with possible additional 2 cases (46 yr and 62 yr old), and insomnia	No	No	Yes	Yes	NA	NA	Yes	Yes	Fair
Haas	2003	March 1993 - 2002	North America	Hospital / Laboratory / Clinic	Hospital / Laboratory / Clinic	1	1 female, aged 64 in 1993	Adult	Metals	Mercury	Insomnia	Insomnia	No	Yes	No	NA	NA	NA	Yes	Yes	Fair
Harada	2001	March 1994-February 1998, November 1998	South America	Rural / Farmland	Hospital / Laboratory / Clinic	5	1 56 yo male, 1 18 yo male, 1 23 yo female, 1 20 yo female, and 1 44 yo female	Adult	Metals	Mercury	Insomnia	Insomnia	No	Yes	No	NA	NA	NA	Yes	No	Fair
Pelclova	2017	January 2014 - March 2015	NA	Self-administered (injection)	Hospital / Laboratory / Clinic	1	41 year old male	Adult	Metals	Mercury	Insomnia	Insomnia	No	Yes	No	NA	NA	NA	Yes	Yes	Fair
Vahabzadeh	2016	NA	Middle East	Gilding (occupational)	Hospital / Laboratory / Clinic	3	3 males, aged 20, 30, and 53	Adult	Metals	Mercury	Insomnia	Insomnia	No	Yes	No	NA	NA	NA	Yes	No	Fair
Barber	1978	NA	NA	Factory / Industrial	Hospital / Laboratory / Clinic	21	all male patients	Adult	Metals	Mercury	Insomnia, Quality	inability to sleep (insomnia), sleep disturbance	No	Yes	No	Yes	NA	NA	Yes	Yes	Fair
Do	2017	2016 (one year follow-up after March 2015 demolition)	Asia	Factor / Industrial	Hospital / Laboratory / Clinic	20	20 workers involved in the dismantling of a fluorescent lamp factory. Main cases: one 40 year old man, one 60 year old man	Adult	Metals	Mercury	Quality	sleep disturbance	Yes	Yes	No	Yes	NA	NA	Yes	Yes	Fair
Boris	1996	NA	NA	House	Hospital / Laboratory / Clinic	1	1 AA male, followed from age 3 to 12	Pediatric	Metals	Lead	Architecture	disrupted sleep architecture (76 brief awakenings)	No	Yes	Yes	NA	NA	NA	Yes	Yes	Fair
Florentine	1991	August-November 1989	North America	Household	Hospital / Laboratory / Clinic	3	all siblings; one 4 year old girl, one 11 year old girl, and one 10 year old boy	Pediatric	Metals	Mercury	Insomnia	Insomnia	No	Yes	No	Yes	NA	Yes	Yes	Yes	Fair
Henningsson	1993	NA	NA	Household	Hospital / Laboratory / Clinic	1	1 14 year old male	Pediatric	Metals	Mercury	Insomnia	Insomnia	No	Yes	No	NA	NA	Yes	Yes	Yes	Fair
Roach	2004	June 1 2000	NA	Ship	Hospital / Laboratory / Clinic	2	Two male interns	Adult	Metals	Mercury	Insomnia	Trouble sleeping/insomnia	Yes	Yes	No	NA	NA	NA	Yes	Yes	Good
Zhou	2014	2008-2012	Asia	NA	Hospital / Laboratory / Clinic	3	One 33-year-old female, two males 42-years old and 39-years old	Adult	Metals	Mercury	Insomnia	Insomnia	No	Yes	No	Yes	NA	NA	Yes	Yes	Good
Huang	2014	NA	Asia	alternative / herbal medicine	Hospital / Laboratory / Clinic	1	1 42-year-old male	Adult	Metals	Mercury	Insomnia, Quality	Insomnia, sleep-related disorders (hypersomnia, narcolepsy-like attacks, bizarre postures during sleep)	No	Yes	Yes	Yes	NA	NA	Yes	Yes	Good
Bose-O'Reilly	2016	2012-2014 (+? unclear)	Asia	Rural / Farmland	Hospital / Laboratory / Clinic	18	Ages 23-82	Adult	Metals	Mercury	Quality	Sleep disturbance	No	Yes	Yes	NA	NA	NA	Yes	Yes	Good
Meggs	1994	NA	NA	Poisoned food	Hospital / Laboratory / Clinic	4	Four young adults	Adult	Metals	Thallium	Insomnia	Insomnia (in 1/4 people)	Yes	Yes	Yes	NA	NA	NA	Yes	Yes	Good
Michaeli-Yossef	2007	NA	NA	NA	Hospital / Laboratory / Clinic	1	Female 2 year old	Pediatric	Metals	Mercury	Insomnia	Insomnia	No	Yes	Yes	NA	NA	NA	Yes	Yes	Good
Wossman	1999	NA	Europe	NA	Hospital / Laboratory / Clinic	1	one 11-year old female	Pediatric	Metals	Mercury	Insomnia	Insomnia	No	Yes	No	Yes	NA	NA	Yes	No	Good
Carter	2017	NA	North America	House	Hospital / Laboratory / Clinic	1	1 12 year old male	Pediatric	Metals	Mercury	Insomnia, Quality	insomnia, poor sleep	No	Yes	No	Yes	NA	NA	Yes	Yes	Good
Jones	1990	Aug 1985 +	Europe	Hospital / Laboratory / Clinic	Hospital / Laboratory / Clinic	1	1 79 year old male	Adult	Metals	Bismuth	Quality	Sleeping difficulty	No	Yes	No	NA	NA	NA	Yes	Yes	Poor
Farzaneh	2017	April-May 2016	Middle East	drug use of oral opium / household	Hospital / Laboratory / Clinic	17	17 males abusing opium	Adult	Metals	Lead	Quality	Sleep disturbance	Yes	Yes	No	No	NA	NA	Yes	No	Poor
Foley	2020	NA	NA	Diet	Hospital / Laboratory / Clinic	1	91 year old male diagnosed with Alzheimer's disease	Adult	Metals	Mercury	Insomnia	Sleeplessness	No	Yes	No	No	NA	NA	Yes	Yes	Poor
Knobeloch	2006	1994-2004	North America	Dietary/food (fish consumption)	Hospital / Laboratory / Clinic	15	8 males, 7 females	Adult	Metals	Mercury	Quality	Sleep difficulty	No	Yes	No	NA	NA	NA	Yes	No	Poor
Fischbein	1991	NA	North America	Household	Hospital / Laboratory / Clinic	3	a family of a 35-year old woman, her husband, and their 5 year old daughter	Both	Metals	Lead	Quality	Sleep disturbances	No	Yes	No	NA	NA	NA	Yes	No	Poor
Dani	2019	2014-2018	Europe	Other: dietary supplement	Hospital / Laboratory / Clinic	1	one 16-year-old Swiss female	Pediatric	Metals	Arsenic	Insomnia	insomnia	No	Yes	No	NA	NA	NA	Yes	Yes	Poor
Goldings	1982	NA	North America	Urban / City / Town	Hospital / Laboratory / Clinic	1	1 15 year old male	Pediatric	Metals	Lead	Insomnia	Insomnia	No	Yes	No	NA	NA	NA	Yes	Yes	Poor
Huang	2014	July 2012 - June 2013	North America	Household	Hospital / Laboratory / Clinic	13	13 adults age 33-82 across 10 households; 5 females aged 33-57, 8 males aged 35-82	Adult	Other	VOCs	Insomnia	Insomnia	Yes	Yes	No	NA	Yes	NA	Yes	Yes	Fair
Kondo	2018	September-November, 2017	Asia	Dietary/food (Rice bran contaminated with PCBs)	Hospital / Laboratory / Clinic	140	n= 74 males, n=66 females; average age of 67	Adult	Other	PCBs	Insomnia, SDB, Quality	insomnia, SDB, sleep quality	Yes	Yes	Yes	NA	NA	Yes	Yes	Yes	Good
Wright	2020	2013-2019	Oceania/Australia	Household	opportunistic case detection?	65 individuals in 25 case studies	37 adults, 28 children	Both	Other	Methamphetamine from drug manufacture or use	Quality	Sleep problems, difficulty sleeping, unusual dreams	No	Yes	No	NA	NA	Yes	Yes	Yes	Good
Bradwell	1994	1985-1993	Europe	Rural / Farmland	Hospital / Laboratory / Clinic	1	21 year old male	Adult	Pesticides	Organophosphates	Duration, Insomnia	long sleep duration / hypersomnia (15 hrs/day), sleeplessness (insomnia)	No	No	Yes	NA	NA	NA	Yes	Yes	Fair
Tabershaw	1966	1960 with follow-up in 1963-64	North America	Multiple	Hospital / Laboratory / Clinic	114	114 participants aged 14-60+	Both	Pesticides	Organophosphates	Insomnia	Insomnia (nervousness/insomnia)	Yes	Yes	No	NA	Yes	NA	Yes	Yes	Fair
Branch	1986	NA	North America	House	Hospital / Laboratory / Clinic	1-3; family	75 year old white male	Adult	Pesticides	Carbamate	SDB	sleep apnea	No	Yes	Yes	NA	NA	Yes	Yes	Yes	Good
Wood	1971	1969	North America	Rural / Farmland	Hospital / Laboratory / Clinic	1	1 34-year old male	Adult	Pesticides	Organophosphates	Quality, Architecture	Sleep disturbance, architecture	No	Yes	Yes	NA	NA	NA	Yes	No	Good
Rubin	2002	January 1995 +	North America	Household	Hospital / Laboratory / Clinic	626	n=289 eligible homes, of which 254 provided complete info; individual questionnaires from n=747/1,095 people in participating homes, and n=626 with complete household, individual, and urine samples; From infant (1 week old) to adult (83 yrs)	Both	Pesticides	Organophosphates	Quality	Night waking	Yes	Yes	No	Yes	NA	NA	Yes	Yes	Good
Kraut	1988	April - July, 1986	North America	Factor / Industrial	Hospital / Laboratory / Clinic	19	Males aged 24-62 years old	Adult	Solvents	Benzene, toluene	Duration	Increased sleep requirement (sleep duration)	Yes	Yes	No	NA	NA	NA	Yes	Yes	Fair
Minami	1992	NA	NA	Household (bathroomO	Hospital / Laboratory / Clinic	1	Female 40 years old	Adult	Solvents	Chlorine	Insomnia	Insomnia	No	No	No	NA	NA	NA	Yes	No	Fair
Peters	1982	NA	North America	Rural / Farmland	Hospital / Laboratory / Clinic	7	Ages 20-56 years old during exposure period, 6 long-term exposed, 1 short-term exposed	Adult	Solvents	CS2	Insomnia, SDB	Obstructive sleep apnea, insomnia	No	No	Yes	Yes	NA	NA	Yes	Yes	Fair
Monstad	1987	NA	Europe	Factor / Industrial	Hospital / Laboratory / Clinic	15	n=4 females, aged 34-55 and n=11 males, aged 28-63	Adult	Solvents	Solvents	SDB	OSA	Yes	No	Yes	NA	NA	NA	Yes	No	Fair
Wise	1983	NA	North America	Factor / Industrial	Hospital / Laboratory / Clinic	1	20 year old male	Adult	Solvents	TCE	SDB	Obstructive sleep apnea (OSA)	No	No	Yes	NA	NA	NA	Yes	No	Fair
Singer	1987	1984	NA	Factor / Industrial	Hospital / Laboratory / Clinic	3	Three male workers aged 38, 41, 49	Adult	Solvents	Toluene	Insomnia	Insomnia	Yes	No	No	NA	NA	NA	Yes	No	Fair
Kilburn	1995	May 1991-1997	North America	Factor / Industrial	Hospital / Laboratory / Clinic	7	four 19-54-year-old males, three 11-35-year-old females	Both	Solvents	Chlorine	Quality	Difficulty sleeping	No	No	No	NA	NA	NA	Yes	No	Fair
Teelucksingh	1991	NA	NA	Household	Hospital / Laboratory / Clinic	1	14 year old white male	Pediatric	Solvents	Toluene	SDB	OSA	No	Yes	Yes	Yes	NA	Yes	Yes	Yes	Good
Callender	1993	March 1988 - March 1992	North America	Factory / Industrial	Hospital / Laboratory / Clinic	n=33 patients	n=29 men, n=4 women, all white, English speakers with mean age 41.9 years (range 19-63)	Adult	Solvents	Multiple	Insomnia, SDB	insomnia, sleep apnea	Yes	No	Yes	NA	NA	NA	Yes	No	Poor
Linz	1986	NA	North America	Factor / Industrial	Hospital / Laboratory / Clinic	15	n=3 Females aged 24, 36, 37; n=12 Males aged 33-56	Adult	Solvents	Solvents	Insomnia	Sleep disturbance	Yes	No	No	Yes	NA	NA	Yes	No	Poor
Lee	2003	February, 1998	Asia	Factor / Industrial	Hospital / Laboratory / Clinic	1	1 38-year-old male who worked as a glue stirrer	Adult	Solvents	Toluene	Insomnia	Insomnia	No	No	No	NA	Yes	NA	Yes	No	Poor
